# Segregation of children into small groups for in-person learning during the COVID-19 pandemic

**DOI:** 10.1101/2021.08.17.21261993

**Authors:** Luis Manuel Muñoz-Nava, Marcos Nahmad

## Abstract

The COVID-19 pandemic affected in-person learning worldwide due to fears that schools could contribute to the propagation of the virus within their communities. Using computational modeling, we compare the reopening of schools with mitigation measures with a strategy in which schoolchildren are segregated into small isolated groups or “bubbles,” where children physically interact without restrictions while receiving remote instruction from their teachers. This strategy is robust to common perturbations and is more flexible and stable than reopening of schools. Our modeling results and a real-world implementation of a bubbles program in an elementary school in Mexico City support that this strategy is an effective transition alternative, especially in communities with low vaccination rates or where operational costs associated to safely reopening schools cannot be afforded.
