## Supplementary material for "Segregation of children into small groups for in-person learning during the COVID-19 pandemic": Data S1

### Sheet: fig 2 different k
		Bubble_R0
	0	1	2	3	4	5	6	7	8	9	10	11	12	13	14	15	16	17	18
k4	82.1805	13.8617	3.39375	0.564084	0	0	0	0	0	0	0	0	0	0	0	0	0	0	0
k4 (estimated)	83.6235	13.9551	2.08389	0.337494	0	0	0	0	0	0	0	0	0	0	0	0	0	0	0
k6	75.5102	15.145	6.78645	2.04082	0.478469	0.0390587	0	0	0	0	0	0	0	0	0	0	0	0	0
k6 (estimated)	73.7282	19.7776	4.70017	1.35783	0.350209	0.0860162	0	0	0	0	0	0	0	0	0	0	0	0	0
k8	71.1642	15.4648	7.10023	3.81309	1.83069	0.556286	0.0708	0	0	0	0	0	0	0	0	0	0	0	0
k8 (estimated)	65.7015	23.8676	6.45295	2.39228	0.944502	0.475698	0.151672	0.0137883	0	0	0	0	0	0	0	0	0	0	0
k20	56.4567	12.8181	8.00109	6.17771	4.92584	3.68758	3.27936	2.09552	1.44237	0.612328	0.29936	0.14968	0.0272146	0.0272146	0	0	0	0	0
k20 (estimated)	30.1295	28.7372	16.5852	9.50171	5.08061	3.11431	1.95408	1.24573	1.02589	0.720567	0.696141	0.293112	0.305325	0.293112	0.109917	0.109917	0.073278	0.012213	0.012213
k20mask	77.1357	13.3166	5.29116	2.46822	1.22672	0.413834	0.0886787	0.0443393	0.0147798	0	0	0	0	0	0	0	0	0	0
k20mask (estimated)	45.0534	32.8724	14.7077	4.47517	1.68448	0.779384	0.238843	0.125707	0.0377121	0.0251414	0	0	0	0	0	0	0	0	0
		Days of isolation
	0-10	10-20	20-30	30-40	40-50	50-60	60-70	70-80	80-90
k4	42.376	38.333	14.197	3.486	1.509	0.092	0.007	0	0
k6	28.667	38.198	21.913	6.603	4.087	0.504	0.028	0	0
k8	20.185	35.306	26.389	9.344	7.45	1.226	0.099	0.001	0
k20	6.809	15.518	21.788	16.008	23.536	12.938	3.221	0.182	0
k20mask	6.719	17.686	26.05	15.612	23.205	9.256	1.409	0.063	0
	Data shown in percentage (%)

### Sheet: Sup 5
		Bubble_R0
	0	1	2	3	4	5	6
k4	82.1805	13.8617	3.39375	0.564084	0	0	0
k4mask	95.1122	4.64147	0.227337	0.0189448	0	0	0
k6	75.5102	15.145	6.78645	2.04082	0.478469	0.0390587	0
k6mask	93.4718	5.93931	0.519066	0.0698742	0	0	0
k8	71.1642	15.4648	7.10023	3.81309	1.83069	0.556286	0.0708
k8mask	90.6635	7.60752	1.53447	0.183704	0.0108061	0	0
		Days of isolation
	0-10	10-20	20-30	30-40	40-50	50-60	60-70	70-80	80-90
k4	42.376	38.333	14.197	3.486	1.509	0.092	0.007	0	0
k4mask	42.832	39.081	13.584	3.083	1.31	0.106	0.004	0	0
k6	28.667	38.198	21.913	6.603	4.087	0.504	0.028	0	0
k6mask	28.215	40.001	21.797	5.712	3.89	0.368	0.016	0.001	0
k8	20.185	35.306	26.389	9.344	7.45	1.226	0.099	0.001	0
k8mask	20.529	36.8	26.663	7.857	7.024	1.055	0.072	0	0
	Data shown in percentage (%)
