## Supplementary material for "Segregation of children into small groups for in-person learning during the COVID-19 pandemic": Data S2

### Sheet: fig 3 Detection Day
		Bubble_R0
		K = 4
	0	1	2	3
C1	82.1805	13.8617	3.39375	0.564084
C170C230	81.2659	14.287	3.86939	0.577782
C2	77.3843	17.2295	4.73734	0.648843
		K = 20
	0	1	2	3	4	5	6	7	8	9
C1	77.1357	13.3166	5.29116	2.46822	1.22672	0.413834	0.0886787	0.0443393	0.0147798	0
C170C230	76.4799	13.4442	6.04844	2.32191	1.11796	0.386986	0.143328	0.0429984	0	0.0143328
C2	72.8573	15.2922	6.72155	2.96936	1.45769	0.539884	0.107977	0.0269942	0.0134971	0.0134971
		Days of isolation
		K = 4
	0-10	10-20	20-30	30-40	40-50	50-60	60-70	70-80	80-90
C1	42.376	38.333	14.197	3.486	1.509	0.092	0.007	0	0
C170C230	42.466	38.374	14.233	3.454	1.383	0.085	0.005	0	0
C2	42.688	38.096	14.563	3.233	1.334	0.083	0.003	0	0
		K = 20
	0-10	10-20	20-30	30-40	40-50	50-60	60-70	70-80	80-90
C1	6.719	17.686	26.05	15.612	23.205	9.256	1.409	0.063	0
C170C230	6.426	17.313	26.279	16.088	23.806	8.855	1.19	0.043	0
C2	6.448	17.268	26.825	16.499	23.915	8.185	0.844	0.016	0
	Data shown in percentage (%)

### Sheet: fig 3 Infection from society
		Bubble_R0
		K = 4
	0	1	2	3
0.001	82.9482	13.4242	3.13047	0.497192
0.0015	82.8301	13.563	3.16109	0.445795
0.002	83.2223	13.6117	2.78217	0.383747
		K = 20
	0	1	2	3	4	5	6	7	8
0.001	78.29	12.1933	5.62082	2.36431	1.0855	0.297398	0.118959	0.0297398	0
0.0015	78.602	13.578	4.35741	2.16574	0.829983	0.298275	0.142653	0.0129685	0.0129685
0.002	77.5862	13.1132	5.52453	2.28266	1.0442	0.339971	0.0849927	0.0242836	0
		Days of isolation
		K = 4
	0-10	10-20	20-30	30-40	40-50	50-60	60-70	70-80	80-90
0.001	42.307	38.523	14.208	3.528	1.337	0.092	0.005	0	0
0.0015	28.487	40.856	20.817	6.608	2.963	0.255	0.014	0	0
0.002	20.682	39.099	25.083	9.423	5.101	0.576	0.036	0	0
		K = 20
	0-10	10-20	20-30	30-40	40-50	50-60	60-70	70-80	80-90
0.001	6.456	17.391	26.78	15.877	23.507	8.711	1.212	0.066	0
0.0015	3.673	10.472	19.813	16.706	29.533	16.225	3.433	0.145	0
0.002	2.709	7.229	15.326	15.084	30.813	22.255	6.242	0.342	0
	Data shown in percentage (%)

### Sheet: fig 3 Mask + teacher
		Bubble_R0
		K = 4
	0	1	2	3
No Mask	82.5556	13.7167	3.26285	0.46482
No Mask + teacher	72.4117	19.2686	6.36079	1.77268
Mask + teacher	86.3401	11.7202	1.77488	0.164757
		Days of isolation
		K = 4
	0-10	10-20	20-30	30-40	40-50	50-60	60-70	70-80	80-90
No Mask	42.017	38.392	14.479	3.564	1.434	0.113	0.001	0	0
No Mask + teacher	37.838	38.458	17.006	4.522	1.982	0.187	0.007	0	0
Mask + teacher	37.762	39.831	16.446	3.964	1.836	0.154	0.007	0	0
	Data shown in percentage (%)

### Sheet: fig 3 Not wearing mask (%)
		Bubble_R0
		K = 20
	0	1	2	3	4	5	6	7	8	9	10	11	12	13
0	77.1357	13.3166	5.29116	2.46822	1.22672	0.413834	0.0886787	0.0443393	0.0147798	0	0	0	0	0
25	72.0498	13.1312	6.73723	3.24703	2.1027	1.00129	0.672293	0.457731	0.24317	0.214562	0.114433	0.0143041	0.0143041	0
50	65.2733	12.5547	7.01878	4.82983	3.38935	2.13247	1.99124	1.22864	0.67787	0.480158	0.296568	0.0847338	0.0141223	0.0282446
		Days of isolation
		K = 20
	0-10	10-20	20-30	30-40	40-50	50-60	60-70	70-80	80-90
0	6.719	17.686	26.05	15.612	23.205	9.256	1.409	0.063	0
25	6.439	16.041	24.663	16.545	24.487	10.118	1.647	0.06	0
50	6.85	16.538	24.292	16	23.5	10.719	2.022	0.079	0
	Data shown in percentage (%)

### Sheet: Sup 1
		Bubble_R0
	0	1	2	3	4	5	6	7	8
k10mask	83.1078	11.657	3.94463	0.957535	0.281016	0.041632	0.010408	0	0
k15mask	80.7263	12.3187	4.32439	1.83498	0.551777	0.179648	0.0384961	0.0256641	0
k20mask	77.1357	13.3166	5.29116	2.46822	1.22672	0.413834	0.0886787	0.0443393	0.0147798
		Days of isolation
	0-10	10-20	20-30	30-40	40-50	50-60	60-70	70-80	80-90
k10mask	14.203	31.492	29.578	11.104	11.479	2.01	0.132	0.002	0
k15mask	9.688	22.717	28.816	14.658	18.508	5.009	0.581	0.023	0
k20mask	6.719	17.686	26.05	15.612	23.205	9.256	1.409	0.063	0
	Data shown in percentage (%)
